# A Universal Day Zero Infectious Disease Testing Strategy Leveraging CRISPR-based Sample Depletion and Metagenomic Sequencing

**DOI:** 10.1101/2022.05.12.22274799

**Authors:** Agnes P. Chan, Azeem Siddique, Yvain Desplat, Yongwook Choi, Sridhar Ranganathan, Kumari Sonal Choudhary, Josh Diaz, Jon Bezney, Dante DeAscanis, Zenas George, Shukmei Wong, William Selleck, Jolene Bowers, Victoria Zismann, Lauren Reining, Sarah Highlander, Yaron Hakak, Keith Brown, Jon R. Armstrong, Nicholas J. Schork

## Abstract

The lack of preparedness for detecting the highly infectious SARS-CoV-2 pathogen, the pathogen responsible for the COVID-19 disease, has caused enormous harm to public health and the economy. It took ∼60 days for the first reverse transcription quantitative polymerase chain reaction (RT-qPCR) tests for SARS-CoV-2 infection developed by the United States Centers for Disease Control (CDC) to be made publicly available. It then took >270 days to deploy 800,000 of these tests at a time when the estimated actual testing needs required over 6 million tests per day. Testing was therefore limited to individuals with symptoms or in close contact with confirmed positive cases. Testing strategies deployed on a population scale at ‘Day Zero’ i.e., at the time of the first reported case, would be of significant value. Next Generation Sequencing (NGS) has such Day Zero capabilities with the potential for broad and large-scale testing. However, it has limited detection sensitivity for low copy numbers of pathogens which may be present. Here we demonstrate that by using CRISPR-Cas9 to remove abundant sequences that do not contribute to pathogen detection, NGS detection sensitivity of COVID-19 is comparable to RT-qPCR. In addition, we show that this assay can be used for variant strain typing, co-infection detection, and individual human host response assessment, all in a single workflow using existing open-source analysis pipelines. This NGS workflow is pathogen agnostic, and therefore has the potential to transform how both large-scale pandemic response and focused clinical infectious disease testing are pursued in the future.

**SIGNIFICANCE STATEMENT:** The lack of preparedness for detecting infectious pathogens has had a devastating effect on the global economy and society. Thus, a ‘Day Zero’ testing strategy, that can be deployed at the first reported case and expanded to population scale, is required. Next generation sequencing enables Day Zero capabilities but is inadequate for detecting low levels of pathogen due to abundant sequences of little biological interest. By applying the CRISPR-Cas system to remove these sequences *in vitro*, we show sensitivity of pathogen detection equivalent to RT-qPCR. The workflow is pathogen agnostic, and enables detection of strain types, co-infections and human host response with a single workflow and open-source analysis tools. These results highlight the potential to transform future large-scale pandemic response.
