## Supplemental Table 6 for "A Universal Day Zero Infectious Disease Testing Strategy Leveraging CRISPR-based Sample Depletion and Metagenomic Sequencing"

### Sheet: DEG
SiteA						up	77
						down	5	19	2
1.38	ENTREZID	SYMBOL	logFC	P.Value	adj.P.Val	t	DE genes (logFC >= 1.5 or <=1.5; adj P <=0.05)	ISG genes, blood (McClain 2021)	Covid19 diagnosis genes, blood (McClain 2021)
ENSG00000169245	3627	CXCL10	4.16885	0.000965633	0.0357479	3.48681	up	NA	NA
ENSG00000185745	3434	IFIT1	3.83221	3.51555e-15	1.69041e-11	10.7622	up	IFIT1	NA
ENSG00000108700	6355	CCL8	3.76984	0.000122574	0.00949394	4.13273	up	NA	NA
ENSG00000137959	10964	IFI44L	3.76248	4.26053e-15	1.69041e-11	10.7074	up	NA	NA
ENSG00000134321	91543	RSAD2	3.67473	2.8962e-17	2.96068e-13	12.1659	up	RSAD2	NA
ENSG00000126709	2537	IFI6	3.33416	3.29175e-15	1.69041e-11	10.781	up	IFI6	IFI6
ENSG00000187608	9636	ISG15	3.27425	2.98486e-17	2.96068e-13	12.1568	up	ISG15	NA
ENSG00000137965	10561	IFI44	2.9973	1.04408e-11	1.47946e-08	8.55711	up	IFI44	NA
ENSG00000119917	3437	IFIT3	2.82924	9.98169e-13	2.20019e-09	9.19093	up	IFIT3	NA
ENSG00000108691	6347	CCL2	2.80249	0.000280773	0.0167018	3.87958	up	CCL2	NA
ENSG00000169248	6373	CXCL11	2.76872	0.000883275	0.0336323	3.51589	up	NA	NA
ENSG00000119922	3433	IFIT2	2.66863	2.03452e-08	1.22239e-05	6.54703	up	IFIT2	NA
ENSG00000111331	4940	OAS3	2.55627	2.65421e-12	5.12296e-09	8.92578	up	OAS3	NA
ENSG00000132530	54739	XAF1	2.42875	6.02954e-12	9.20108e-09	8.70457	up	XAF1	NA
ENSG00000107798	3988	LIPA	2.42091	1.88585e-10	2.20067e-07	7.78591	up	NA	NA
ENSG00000129538	6035	RNASE1	2.41938	0.000149336	0.0110131	4.07306	up	NA	NA
ENSG00000130303	684	BST2	2.37663	4.08064e-07	0.000130567	5.74484	up	NA	NA
ENSG00000135114	8638	OASL	2.37306	2.84064e-12	5.12296e-09	8.90744	up	OASL	NA
ENSG00000111335	4939	OAS2	2.37158	2.20575e-11	2.91718e-08	8.3569	up	NA	NA
ENSG00000278463	8335	H2AC4	2.30327	7.71396e-05	0.00693329	4.2712	up	NA	NA
ENSG00000128250	5988	RFPL1	2.23136	0.000312328	0.0177028	3.8465	up	NA	NA
ENSG00000125148	4502	MT2A	2.20275	0.000968185	0.0357479	3.48595	up	NA	NA
ENSG00000165949	3429	IFI27	2.18644	7.70721e-08	3.32382e-05	6.19253	up	IFI27	IFI27
ENSG00000134326	129607	CMPK2	2.13105	3.89207e-14	1.04926e-10	10.0842	up	NA	NA
ENSG00000133106	94240	EPSTI1	2.12763	4.2313e-14	1.04926e-10	10.0609	up	NA	NA
ENSG00000137628	55601	DDX60	2.12505	1.66668e-14	5.51059e-11	10.3216	up	NA	NA
ENSG00000136514	64108	RTP4	2.12416	5.0019e-06	0.000918776	5.05704	up	RTP4	NA
ENSG00000172538	170370	FAM170B	2.04803	0.00174412	0.0497839	3.29062	up	NA	NA
ENSG00000117228	2633	GBP1	2.03867	2.52086e-06	0.000537728	5.24739	up	GBP1	NA
ENSG00000162654	115361	GBP4	2.02499	2.33287e-07	8.1192e-05	5.89568	up	NA	NA
ENSG00000088827	6614	SIGLEC1	2.00958	2.77997e-07	9.3473e-05	5.84846	up	SIGLEC1	NA
ENSG00000177409	219285	SAMD9L	1.99413	2.15665e-08	1.22239e-05	6.53156	up	NA	NA
ENSG00000138646	51191	HERC5	1.98879	2.88144e-10	3.17566e-07	7.67357	up	NA	NA
ENSG00000286095	100996693	SPEGNB	1.96087	0.00106605	0.0372984	3.4544	up	NA	NA
ENSG00000187173	353139	LCE2A	1.95762	0.00126206	0.0410916	3.39872	up	NA	NA
ENSG00000105374	4818	NKG7	1.95463	1.14951e-05	0.00168983	4.8229	up	NA	NA
ENSG00000142089	10410	IFITM3	1.95343	2.04916e-07	7.39114e-05	5.93056	up	NA	NA
ENSG00000092067	1053	CEBPE	1.93399	0.000385227	0.0201683	3.78095	up	NA	NA
ENSG00000122136	29991	OBP2A	1.90438	0.00122851	0.0405382	3.40764	up	NA	NA
ENSG00000173193	54625	PARP14	1.876	4.65614e-08	2.25289e-05	6.32693	up	NA	NA
ENSG00000131203	3620	IDO1	1.87356	2.63963e-06	0.000557075	5.23466	up	NA	NA
ENSG00000274641	8348	H2BC17	1.86914	0.00151523	0.0461738	3.33786	up	NA	NA
ENSG00000107201	23586	DDX58	1.85448	5.94952e-10	5.90133e-07	7.48165	up	DDX58	NA
ENSG00000068079	3430	IFI35	1.85251	3.55966e-05	0.00410562	4.49842	up	NA	NA
ENSG00000173372	712	C1QA	1.85137	4.83103e-05	0.0049657	4.40926	up	NA	NA
ENSG00000160882	1584	CYP11B1	1.84535	0.00146285	0.0452025	3.34962	up	NA	NA
ENSG00000132744	91703	ACY3	1.82459	0.000919041	0.0345957	3.50296	up	NA	NA
ENSG00000168062	116071	BATF2	1.81284	1.05539e-08	7.47747e-06	6.72105	up	NA	NA
ENSG00000115267	64135	IFIH1	1.78933	2.25647e-09	2.03472e-06	7.12918	up	NA	NA
ENSG00000089127	4938	OAS1	1.78039	3.87836e-07	0.00012613	5.75858	up	NA	NA
ENSG00000124256	81030	ZBP1	1.77966	2.56582e-08	1.37569e-05	6.48543	up	NA	NA
ENSG00000157601	4599	MX1	1.77628	4.88181e-09	3.72482e-06	6.92512	up	NA	NA
ENSG00000160932	4061	LY6E	1.73612	8.13355e-08	3.43305e-05	6.17815	up	LY6E	NA
ENSG00000152778	24138	IFIT5	1.71541	1.91373e-08	1.20596e-05	6.56327	up	IFIT5	NA
ENSG00000159761	388284	C16orf86	1.71484	0.00152662	0.0463941	3.33536	up	NA	NA
ENSG00000273983	8355	H3C8	1.71095	0.00165705	0.048342	3.30786	up	NA	NA
ENSG00000197110	282617	IFNL3	1.68853	5.26292e-05	0.00524653	4.38413	up	NA	NA
ENSG00000214872	219537	SMTNL1	1.68802	1.32459e-07	5.05332e-05	6.04767	up	NA	NA
ENSG00000138642	55008	HERC6	1.6834	1.1995e-08	7.93187e-06	6.68714	up	NA	NA
ENSG00000149131	710	SERPING1	1.67911	9.0881e-07	0.000246972	5.5274	up	SERPING1	NA
ENSG00000108771	79132	DHX58	1.66277	5.59746e-07	0.000170835	5.65923	up	NA	NA
ENSG00000175518	143630	UBQLNL	1.65194	0.00162155	0.0475161	3.31514	up	NA	NA
ENSG00000286143	NA	NA	1.65189	0.00131931	0.0424879	3.38401	up	NA	NA
ENSG00000185885	8519	IFITM1	1.64527	2.98728e-06	0.00059942	5.20042	up	NA	NA
ENSG00000140274	405753	DUOXA2	1.6375	1.85697e-05	0.00241568	4.68621	up	NA	NA
ENSG00000136244	3569	IL6	1.62664	3.50229e-05	0.00406307	4.50315	up	NA	NA
ENSG00000108342	1440	CSF3	1.61882	0.000440092	0.0217719	3.73905	up	NA	NA
ENSG00000124391	27189	IL17C	1.61736	0.00163127	0.0477303	3.31313	up	NA	NA
ENSG00000197915	388697	HRNR	1.60576	0.000221752	0.0142933	3.95241	up	NA	NA
ENSG00000175520	50613	UBQLN3	1.59583	0.00150822	0.046157	3.33941	up	NA	NA
ENSG00000134809	26519	TIMM10	1.58233	0.00150449	0.046157	3.34024	up	NA	NA
ENSG00000132274	10346	TRIM22	1.58096	1.68318e-07	6.18349e-05	5.98342	up	NA	NA
ENSG00000026751	57823	SLAMF7	1.55648	6.67152e-05	0.00630237	4.31423	up	NA	NA
ENSG00000100078	50487	PLA2G3	1.54076	0.000759925	0.030641	3.56467	up	NA	NA
ENSG00000099377	80270	HSD3B7	1.53131	0.000521938	0.0239681	3.68504	up	NA	NA
ENSG00000184979	11274	USP18	1.52415	3.31638e-10	3.46265e-07	7.63634	up	NA	NA
ENSG00000140105	7453	WARS1	1.51455	6.64977e-06	0.00114711	4.97731	up	NA	NA
ENSG00000206073	6318	SERPINB4	-1.53531	0.000366052	0.0196469	-3.79695	down	NA	NA
ENSG00000087589	57091	CASS4	-1.54373	6.87357e-06	0.00115267	-4.96801	down	NA	NA
ENSG00000124731	54210	TREM1	-1.69851	0.000326234	0.0180777	-3.83293	down	NA	NA
ENSG00000167552	7846	TUBA1A	-1.85623	3.60703e-08	1.78891e-05	-6.39489	down	NA	NA
ENSG00000115590	7850	IL1R2	-2.00849	2.79368e-06	0.000583379	-5.21897	down	NA	NA
