## Supplemental Table 2 for "A Universal Day Zero Infectious Disease Testing Strategy Leveraging CRISPR-based Sample Depletion and Metagenomic Sequencing"

### Sheet: SiteA
Library name	Viruses	Bacteria-rRNA	Eukaryota-rRNA	Bacteria non-rRNA	Eukaryota non-rRNA
100	0.000148095	0.00145378	0.776428	0.00236373	0.0969479
101	0.00144303	3.98775e-05	0.0106739	0.022513	0.85394
102	0.000843841	3.08303e-05	0.00436177	0.0904135	0.735384
104	0.000128926	3.86778e-05	0.000172592	0.0300585	0.85286
105	0.000361259	0.000379416	0.00252498	0.011056	0.874093
106	4.66719e-05	0.00270998	0.602776	0.00770823	0.289427
107	0.000185653	2.95627e-05	0.00714808	0.00866585	0.913886
108	0.000162003	2.78368e-05	0.0045662	0.00805124	0.904659
109	3.36341e-06	0.00065465	0.727144	0.00118455	0.153496
110	2.37693e-05	1.29041e-05	0.006029	0.00980877	0.929828
111	1.87713e-05	1.06321e-05	0.00610371	0.00691717	0.936209
112	7.00645e-05	0.000720467	0.742663	0.00161355	0.137799
113	0.000734634	5.18408e-05	0.0175329	0.0108725	0.866422
114	0.000539699	4.80568e-05	0.0116744	0.0122121	0.835599
115	1.27794e-06	0.00377259	0.732253	0.00265655	0.145716
116	3.68056e-06	0.000230143	0.0079303	0.00789425	0.901994
117	3.41915e-06	0.000164639	0.00996464	0.00744205	0.903201
118	9.67474e-06	0.00125857	0.555675	0.00108397	0.342374
119	2.68114e-05	3.1393e-05	0.00714425	0.0024541	0.925906
120	3.36883e-06	0.000548139	0.822089	0.00247239	0.0614255
121	4.39928e-05	4.95764e-05	0.0653321	0.038773	0.772601
122	3.05404e-06	2.13073e-05	0.0145264	0.0192575	0.841083
123	4.2465e-06	0.00128167	0.621573	0.00711994	0.243308
124	1.4225e-05	3.86346e-05	0.00839139	0.0176114	0.863974
125	9.36977e-06	3.26968e-05	0.00671155	0.0165597	0.842949
126	4.41627e-06	0.0049302	0.652473	0.00366729	0.21302
127	4.72577e-05	0.000213897	0.00480591	0.0211332	0.85172
128	2.24942e-05	0.000306445	0.00582169	0.0213704	0.846357
129	0.00126665	0.00168498	0.403536	0.00515171	0.460256
130	0.00615475	1.32305e-05	0.00511595	0.0111216	0.891654
131	0.00716011	2.66911e-05	0.00836676	0.0106239	0.889722
132	0.000427496	0.0199646	0.549661	0.00531807	0.305212
133	0.00198116	0.000277123	0.00137744	0.008954	0.889081
134	0.00207411	0.000297166	0.00200465	0.00793431	0.887977
135	1.68185e-06	0.00970888	0.66192	0.00179152	0.219801
136	1.58576e-05	0.000500254	0.00460216	0.0131176	0.866839
137	1.16795e-05	0.000468664	0.00558904	0.00943653	0.869391
138	1.16229e-06	0.00531103	0.62593	0.00265541	0.258092
139	2.86939e-06	0.000226138	0.00675211	0.00289868	0.544235
140	5.22836e-06	6.08221e-05	0.00324787	0.00854473	0.886287
141	3.57457e-06	0.0469891	0.669359	0.0164935	0.150988
142	7.52647e-06	0.000792127	0.00681252	0.030464	0.832265
143	1.9258e-05	0.00122067	0.00836629	0.028939	0.806733
144	0.0460898	0.00258184	0.736589	0.00124949	0.0994931
145	0.282439	4.13784e-05	0.00529736	0.00377439	0.631567
146	0.29213	3.6995e-05	0.00641613	0.00359389	0.627266
147	0.0234105	0.00619314	0.592915	0.00280233	0.273468
148	0.0860084	3.29412e-05	0.00122346	0.00363991	0.833011
149	0.0890711	5.75602e-05	0.00331474	0.00425017	0.834935
150	0.00192386	0.0238134	0.351681	0.00469159	0.516914
151	0.00416676	0.000123488	0.000355864	0.00379126	0.910404
152	0.00395453	0.000116542	0.000421393	0.0032444	0.909092
153	1.84618e-05	0.00424194	0.661264	0.00491902	0.215703
154	0.000101243	6.26362e-05	0.00224678	0.00574125	0.91096
155	9.65594e-05	4.35967e-05	0.00137358	0.00584916	0.916149
156	2.31926e-05	0.0013873	0.841224	0.000933043	0.0439569
157	0.000331581	1.57017e-05	0.00570455	0.00687117	0.884629
158	0.000357088	1.06903e-05	0.00339043	0.00775155	0.894819
159	1.49856e-05	0.00413119	0.805388	0.000974444	0.0829411
160	0.000167199	8.32583e-05	0.00569573	0.0054511	0.893011
161	0.000169492	8.44408e-05	0.00582605	0.0047586	0.887764
162	4.50536e-06	0.0714842	0.535264	0.028208	0.245587
163	6.25322e-05	0.00144487	0.0939437	0.0842101	0.652138
164	3.9534e-05	0.0013867	0.100133	0.0531131	0.690521
165	1.23511e-05	0.0186041	0.417273	0.00914109	0.433155
166	2.55005e-05	0.000217851	0.00434571	0.00689981	0.893658
167	2.77693e-05	0.000211062	0.00434654	0.0116612	0.886713
168	3.51558e-06	0.0216923	0.762599	0.00510188	0.0786821
169	8.42647e-06	0.00081511	0.00656469	0.0205962	0.806395
170	1.18944e-05	0.000831229	0.0100039	0.0211656	0.828818
171	4.35385e-05	0.00214089	0.576752	0.00194778	0.312349
172	0.000592328	8.97513e-05	0.00697845	0.0250393	0.85357
173	0.000554907	7.57203e-05	0.00662031	0.0505177	0.840207
174	5.88945e-05	0.000410777	0.531443	0.00253897	0.350387
175	0.000189363	1.23137e-05	0.00130809	0.00673884	0.915175
176	0.000271606	7.26003e-06	0.00160699	0.0115194	0.927333
177	1.8372e-06	0.00435796	0.805473	0.00448634	0.0681873
178	1.73621e-05	0.000200347	0.0101754	0.0252331	0.858679
179	1.10887e-05	0.000226376	0.010881	0.0286632	0.854366
180	0.000103652	0.0133036	0.710314	0.0131036	0.139343
181	0.00055221	0.000676156	0.00852019	0.0561504	0.837643
182	0.000655785	0.000552313	0.00792307	0.0861645	0.808205
183	3.47663e-06	0.00320839	0.650768	0.000492567	0.247296
184	8.50209e-06	9.03134e-06	0.0031468	0.00137773	0.908147
185	1.0225e-05	9.45265e-06	0.00316531	0.00142891	0.904191
186	6.21245e-06	0.0550392	0.759607	0.0173042	0.0596383
187	6.89391e-05	0.000613334	0.0017785	0.0233018	0.857839
188	7.11491e-05	0.00128615	0.00415045	0.0224771	0.79114
189	6.0243e-07	0.000495415	0.76494	0.000552662	0.118605
190	2.87595e-06	1.66616e-05	0.000970356	0.00183183	0.953166
191	1.83125e-06	7.24047e-06	0.00192928	0.00215324	0.952374
192	2.95256e-06	0.00177759	0.801673	0.00303675	0.0726209
193	1.50665e-05	3.63961e-05	0.00246967	0.0119166	0.917057
194	1.50479e-05	2.77238e-05	0.00249979	0.0159877	0.913022
195	1.67918e-06	0.000345912	0.721988	0.000921517	0.154917
196	9.82647e-06	9.03898e-06	0.00163386	0.00456145	0.934937
197	7.84531e-06	8.96152e-06	0.00294022	0.00728053	0.934493
198	8.27255e-06	0.00145482	0.738844	0.00247212	0.166779
199	1.56557e-05	1.20866e-05	0.0010845	0.00346249	0.950966
200	1.32203e-05	1.12658e-05	0.00153571	0.00403612	0.951656
201	1.16793e-05	0.00205869	0.694881	0.00125478	0.195619
202	5.16296e-05	2.16449e-05	0.00215182	0.00428553	0.919884
203	5.53295e-05	3.01634e-05	0.00251508	0.00459697	0.916242
204	1.31541e-06	0.00771518	0.806465	0.00365122	0.063869
205	1.63632e-05	0.000579955	0.00729544	0.035114	0.829386
206	9.79022e-06	0.000377886	0.00473126	0.0357469	0.851286
207	0.0252419	0.0196286	0.69819	0.0113565	0.130306
208	0.170869	0.000214826	0.0121913	0.0141697	0.718227
209	0.175896	0.000294382	0.00891941	0.0152644	0.716724
210	0.00094774	0.00726155	0.271513	0.00478882	0.61232
211	0.00230338	2.55912e-05	0.000404835	0.00398092	0.90756
212	0.00216256	2.69882e-05	0.000470075	0.00420869	0.909888
213	0.000519286	0.00409233	0.300984	0.00338945	0.584532
214	0.00144154	5.17574e-05	0.0020735	0.00585206	0.906349
215	0.00139023	4.12008e-05	0.001185	0.00236628	0.913034
216	9.01474e-06	0.00687057	0.429507	0.00431266	0.449006
217	2.19859e-05	0.00010118	0.00145465	0.00165614	0.91158
218	2.10336e-05	9.58845e-05	0.0018471	0.00174919	0.915944
219	7.00834e-07	0.00553833	0.739032	0.00256831	0.120896
220	5.2135e-07	7.02637e-05	0.00790404	0.00455835	0.893003
221	3.58922e-06	5.35572e-05	0.0024203	0.00418561	0.899214
222	2.34481e-05	0.00572586	0.411495	0.00389514	0.443225
223	4.33737e-05	7.96625e-05	0.00495813	0.00331608	0.888169
224	4.21448e-05	6.57459e-05	0.00276342	0.00381709	0.899733
225	1.16278e-05	0.00476603	0.779648	0.005864	0.0863381
226	0.000124015	9.80168e-05	0.0147001	0.0226543	0.86955
227	0.000125545	0.000103226	0.01183	0.0344309	0.854841
228	1.52508e-06	0.00082394	0.674796	0.00120875	0.220359
229	7.33226e-06	1.1038e-05	0.00134123	0.00363077	0.936249
230	7.35098e-06	1.06384e-05	0.00161706	0.0039988	0.937166
231	2.04101e-05	0.00293137	0.320022	0.00523532	0.558321
232	6.42685e-05	1.38794e-05	0.000997812	0.0031919	0.900919
233	6.34146e-05	2.17526e-05	0.000424738	0.00203126	0.929636
234	1.02273e-05	0.0107616	0.527747	0.00380328	0.327556
235	3.83034e-05	7.57869e-05	0.00153254	0.00784342	0.884844
236	3.5989e-05	7.54482e-05	0.00322759	0.00846423	0.894844
237	1.20812e-07	0.00156368	0.479085	0.00110816	0.418807
238	8.19076e-07	1.20944e-05	0.00127553	0.00133612	0.924466
239	7.4379e-07	1.7678e-05	0.00135591	0.00126761	0.909759
240	5.93187e-07	0.000366427	0.637187	0.000792376	0.257336
241	2.62725e-05	1.463e-05	0.0135992	0.00863258	0.894865
242	2.92658e-06	7.99706e-06	0.0125036	0.00255144	0.915565
243	0.00010057	0.00642956	0.716996	0.00507532	0.154911
244	0.000472738	0.000253324	0.00223571	0.0179861	0.874337
245	0.000487572	0.000333467	0.00307885	0.0185989	0.868339
246	8.16738e-05	0.00150954	0.712174	0.00479467	0.166089
247	0.000424671	2.2271e-05	0.0021571	0.0214467	0.872929
248	0.000527548	6.02341e-05	0.00303078	0.0150824	0.895646
249	2.63084e-05	0.00052075	0.525039	0.00304422	0.37296
250	0.000111064	7.19286e-06	0.0026206	0.0123118	0.900779
251	6.62528e-05	1.12535e-05	0.00619398	0.00244466	0.925121
252	0.00541596	0.00208736	0.80526	0.00437098	0.0389986
253	0.0686016	0.000142493	0.0135513	0.0270272	0.723251
254	0.0727051	6.69378e-05	0.0117938	0.00747264	0.82742
255	0.00108535	0.00227839	0.738692	0.0037323	0.143455
256	0.00909493	0.000103458	0.00513524	0.0180817	0.823917
257	0.00887715	7.34659e-05	0.00398879	0.0159432	0.836851
258	0.000938829	0.00642596	0.443661	0.0073584	0.429317
259	0.00375495	0.000218812	0.00164061	0.0159913	0.876197
260	0.00352536	0.00018857	0.00152254	0.013956	0.88088
261	1.75021e-05	0.0242948	0.500977	0.0186943	0.350961
262	3.137e-05	0.000120711	0.00145006	0.046211	0.8509
263	4.72661e-05	8.94638e-05	0.0015473	0.0532891	0.832456
264	2.48223e-05	0.00936218	0.428028	0.0112838	0.458431
265	3.28213e-05	3.39577e-05	0.000891633	0.0231947	0.885881
266	3.66347e-05	4.04295e-05	0.000814549	0.0234899	0.890193
267	1.42758e-05	0.00429293	0.503516	0.00609141	0.380297
268	5.01782e-05	1.98521e-05	0.0016434	0.01479	0.906329
269	2.78714e-05	1.90316e-05	0.00162235	0.0111456	0.910392
270	4.79976e-06	0.00671289	0.696086	0.00253873	0.181546
271	2.00466e-05	0.000133847	0.0024441	0.0034382	0.927679
272	1.01017e-05	0.000112838	0.0023985	0.00212256	0.932319
273	1.88973e-05	0.0166627	0.743704	0.00592683	0.105276
274	0.000115186	0.000257848	0.0393582	0.0116815	0.888193
275	0.000157962	0.000314153	0.0466524	0.0140494	0.878718
276	1.60402e-05	0.00500112	0.639891	0.00123111	0.248204
277	6.09811e-05	2.51432e-05	0.00158328	0.0042405	0.924763
278	3.60958e-05	3.26716e-05	0.00111885	0.00218571	0.928623

### Sheet: SiteB
Library name	Viruses	Bacteria rRNA	Eukaryota rRNA	Bacteria non-rRNA	Eukaryota non-rRNA
Patient 1	5.1936e-05	0.237391	0.000931991	0.315475	0.00376232
Patient 1R	0.000208624	0.187914	0.000359979	0.320939	0.00671624
Patient 2	1.56867e-05	0.165188	0.00235147	0.332721	0.00831932
Patient 2R	1.80065e-05	0.124791	0.00030401	0.345957	0.00625692
Patient 3	2.98313e-08	0.25007	0.000309381	0.252819	0.00702352
Patient 3R	1.24401e-05	0.18466	0.000617914	0.284811	0.00675582
Patient 4	1.96774e-05	0.45856	0.0086618	0.2014	0.0083739
Patient 5	0.435853	8.33728e-05	0.133444	0.0094271	0.197555
Patient 6	3.10715e-05	0.323717	0.00961144	0.330815	0.00366836
Patient 6R	7.86124e-05	0.176159	0.00276985	0.408912	0.0526897
Patient 7	0.000116234	9.3965e-06	0.305174	0.0164883	0.288258
Patient 20	7.97387e-08	0.413443	0.00233296	0.0836813	0.0140091
Patient 22	0.0026021	0.000184867	0.165252	0.0120986	0.491311
Patient 28	0.000229539	0.000388796	0.0775466	0.0991522	0.524678
Patient 30	0.654323	0.000995258	0.040051	0.0113814	0.153507
Patient 32	0.5941	0.000527676	0.0131578	0.0168385	0.239542
ATCC.virome.1-1 (1ng, 1x)	0.00092171	6.74203e-06	0.0181372	0.00156331	0.887779
ATCC.virome.1-2 (1ng, 0.1x)	9.73004e-05	8.8639e-06	0.0342321	0.00177927	0.878149
ATCC.virome.1-3 (1ng, 0.01x)	8.7228e-06	3.77299e-06	0.0148845	0.00146112	0.889557
Human total RNA (1ng)	8.08862e-07	2.68994e-06	0.0138974	0.000869583	0.88003
No template control	0.000246811	0	2.86158e-05	0.248181	0.155695
ATCC.virome.2-1 (10ng, 10x)	0.000999469	3.49643e-06	0.0301122	0.00016015	0.895805
ATCC.virome.2-2 (10ng, 1x)	0.000101518	4.15807e-06	0.0525956	0.000165816	0.870082
ATCC.virome.2-3 (10ng, 0.1x)	9.37625e-06	3.96788e-06	0.0685211	0.000164739	0.853931
Human total RNA (10ng)	8.85323e-08	1.00337e-06	0.0283351	9.96579e-05	0.891146
ATCC.virome.2-1 (10ng, no depl)	0.000132782	6.87858e-05	0.739501	3.38172e-05	0.0908501
