## Supplementary Table 3 for "A Universal Day Zero Infectious Disease Testing Strategy Leveraging CRISPR-based Sample Depletion and Metagenomic Sequencing"

### Sheet: Sheet1
Site	rRNA depletion	#clinical specimen	Viruses	Bacteria-rRNA	Bacteria non-rRNA	Eukaryota-rRNA	Eukaryota non-rRNA
Site A-mock	No	59	0.00183506	0.0085311	0.00497506	0.629391	0.241641
Site A-depleted	Yes	60	0.0109973	0.000171664	0.0149816	0.00740598	0.869638
Site B-depleted	Yes	12	0.105479	0.157755	0.190182	0.0476798	0.125777
