## Supplementary Table 1 for "A Universal Day Zero Infectious Disease Testing Strategy Leveraging CRISPR-based Sample Depletion and Metagenomic Sequencing"

### Sheet: SiteA
Specimen labels		Viral load		Trim (AdapterRemoval)
Library ID	Type	PCR result	Ct Value	# read pairs sequenced	# read pairs after trimming	% read pairs after trimming
100	MOCK	positive	22.23	78662926	78604967	0.999263
101	MTT1	positive	22.23	82877583	82728418	0.9982
102	MTT2	positive	22.23	72848607	72655898	0.997355
104	MTT1	positive	22.18	69193443	68954372	0.996545
105	MTT2	positive	22.18	60424589	60197737	0.996246
106	MOCK	positive	24.4	64262316	64171316	0.998584
107	MTT1	positive	24.4	74960287	74790161	0.99773
108	MTT2	positive	24.4	70130461	69943355	0.997332
109	MOCK	negative	NA	63377285	63328528	0.999231
110	MTT1	negative	NA	79077126	78967330	0.998612
111	MTT2	negative	NA	80331192	80228918	0.998727
112	MOCK	positive	20.43	98404530	98323674	0.999178
113	MTT1	positive	20.43	90478729	90372885	0.99883
114	MTT2	positive	20.43	57885863	57702534	0.996833
115	MOCK	negative	NA	80666586	80598201	0.999152
116	MTT1	negative	NA	87936406	87758429	0.997976
117	MTT2	negative	NA	82969217	82769093	0.997588
118	MOCK	negative	NA	52601735	52507867	0.998215
119	MTT1	negative	NA	54661149	54566294	0.998265
120	MOCK	positive	35	86717492	86676854	0.999531
121	MTT1	positive	35	17749102	17730193	0.998935
122	MTT2	positive	35	14098831	14079709	0.998644
123	MOCK	positive	38.88	36310760	36265202	0.998745
124	MTT1	positive	38.88	18093041	18066724	0.998545
125	MTT2	positive	38.88	56515566	56458160	0.998984
126	MOCK	positive	37.56	48066279	48004328	0.998711
127	MTT1	positive	37.56	42499856	42426942	0.998284
128	MTT2	positive	37.56	132125414	131811472	0.997624
129	MOCK	positive	19.73	60354264	60195794	0.997374
130	MTT1	positive	19.73	63416083	63262719	0.997582
131	MTT2	positive	19.73	71225274	71072402	0.997854
132	MOCK	positive	17.72	57019517	56915190	0.99817
133	MTT1	positive	17.72	56188307	56032930	0.997235
134	MTT2	positive	17.72	68223523	68056214	0.997548
135	Mock	positive	30.38	51780910	51728709	0.998992
136	MTT1	positive	30.38	73133285	73024843	0.998517
137	MTT2	positive	30.38	62170057	61989021	0.997088
138	Mock	positive	33.48	33589581	33554498	0.998956
139	MTT1	positive	33.48	79480167	79110850	0.995353
140	MTT2	positive	33.48	53341734	53171501	0.996809
141	Mock	positive	34.26	33595593	33570460	0.999252
142	MTT1	positive	34.26	58569054	58460319	0.998143
143	MTT2	positive	34.26	77641060	77526256	0.998521
144	Mock	positive	16.75	64586159	64552086	0.999472
145	MTT1	positive	16.75	56333268	56261280	0.998722
146	MTT2	positive	16.75	64000922	63927593	0.998854
147	Mock	positive	17.23	54365830	54302997	0.998844
148	MTT1	positive	17.23	74497047	74344615	0.997954
149	MTT2	positive	17.23	46394352	46316744	0.998327
150	Mock	positive	18.6	56953828	56855383	0.998271
151	MTT1	positive	18.6	53463602	53357461	0.998015
152	MTT2	positive	18.6	111398286	111152794	0.997796
153	Mock	positive	27.58	52528108	52486883	0.999215
154	MTT1	positive	27.58	41446391	41365882	0.998058
155	MTT2	positive	27.58	60124403	60004546	0.998007
156	Mock	positive	26.53	57323614	57302836	0.999638
157	MTT1	positive	26.53	66221651	66107553	0.998277
158	MTT2	positive	26.53	68615122	68473368	0.997934
159	Mock	positive	26.94	81579682	81544957	0.999574
160	MTT1	positive	26.94	89531991	89408547	0.998621
161	MTT2	positive	26.94	60744795	60669700	0.998764
162	Mock	negative	NA	23106819	23083640	0.998997
163	MTT1	negative	NA	58604014	58401951	0.996552
164	MTT2	negative	NA	45907767	45833977	0.998393
165	Mock	negative	NA	48266219	48174038	0.99809
166	MTT1	negative	NA	72686300	72508363	0.997552
167	MTT2	negative	NA	67176031	66980441	0.997088
168	Mock	negative	NA	29602033	29582620	0.999344
169	MTT1	negative	NA	44894187	44739960	0.996565
170	MTT2	negative	NA	49370445	49266779	0.9979
171	Mock	positive	22.59	4808448	4800349	0.998316
172	MTT1	positive	22.59	65045791	64957306	0.99864
173	MTT2	positive	22.59	72846168	72754586	0.998743
174	MOCK	positive	22.17	52597232	52534648	0.99881
175	MTT1	positive	22.17	70824794	70652805	0.997572
176	MTT2	positive	22.17	64429750	64324786	0.998371
177	MOCK	positive	36.85	54457772	54430725	0.999503
178	MTT1	positive	36.85	65978774	65890610	0.998664
179	MTT2	positive	36.85	68559051	68448089	0.998382
180	MOCK	positive	37.08	48362495	48325215	0.999229
181	MTT1	positive	37.08	70896651	70804640	0.998702
182	MTT2	positive	37.08	66569171	66491263	0.99883
183	MOCK	positive	33.45	52119677	52061976	0.998893
184	MTT1	positive	33.45	58722131	58573802	0.997474
185	MTT2	positive	33.45	54512032	54376264	0.997509
186	MOCK	positive	32.35	50891375	50865574	0.999493
187	MTT1	positive	32.35	47903095	47766771	0.997154
188	MTT2	positive	32.35	54702039	54547387	0.997173
189	MOCK	positive	36.77	59792285	59758014	0.999427
190	MTT1	positive	36.77	74144248	74062514	0.998898
191	MTT2	positive	36.77	71067769	70989869	0.998904
192	MOCK	positive	37.04	48121479	48093778	0.999424
193	MTT1	positive	37.04	63478337	63385857	0.998543
194	MTT2	positive	37.04	52767342	52698433	0.998694
195	MOCK	negative	NA	50660516	50619798	0.999196
196	MTT1	negative	NA	58502337	58413666	0.998484
197	MTT2	negative	NA	62814106	62712607	0.998384
198	MOCK	positive	28.89	59859876	59836426	0.999608
199	MTT1	positive	28.89	70432956	70325639	0.998476
200	MTT2	positive	28.89	54304105	54234796	0.998724
201	MOCK	negative	NA	58098640	58051509	0.999189
202	MTT1	negative	NA	56696683	56595396	0.998214
203	MTT2	negative	NA	55728576	55630339	0.998237
204	MOCK	negative	NA	54758339	54735954	0.999591
205	MTT1	negative	NA	63011052	62946268	0.998972
206	MTT2	negative	NA	48366573	48313512	0.998903
207	MOCK	positive	18.27	28195764	28176374	0.999312
208	MTT1	positive	18.27	80482937	80288309	0.997582
209	MTT2	positive	18.27	69607950	69467481	0.997982
210	MOCK	positive	19.59	53143486	53029333	0.997852
211	MTT1	positive	19.59	69430712	69203575	0.996729
212	MTT2	positive	19.59	62153090	61990060	0.997377
213	MOCK	positive	22.13	43562994	43461595	0.997672
214	MTT1	positive	22.13	80390710	80181840	0.997402
215	MTT2	positive	22.13	51947420	51819381	0.997535
216	MOCK	positive	36.04	54700954	54577274	0.997739
217	MTT1	positive	36.04	62154906	61948851	0.996685
218	MTT2	positive	36.04	56929483	56766211	0.997132
219	MOCK	positive	39.15	44278859	44233024	0.998965
220	MTT1	positive	39.15	42384861	42198175	0.995595
221	MTT2	positive	39.15	46437992	46249628	0.995944
222	MOCK	positive	39.27	28417646	28317861	0.996489
223	MTT1	positive	39.27	46527118	46295300	0.995018
224	MTT2	positive	39.27	42313957	42116682	0.995338
225	MOCK	positive	26.94	50776581	50740316	0.999286
226	MTT1	positive	26.94	87895425	87658415	0.997304
227	MTT2	positive	26.94	78053341	77916132	0.998242
228	MOCK	positive	27.79	55797431	55734629	0.998874
229	MTT1	positive	27.79	63279229	63145618	0.997889
230	MTT2	positive	27.79	65800930	65705495	0.99855
231	MOCK	positive	25.65	45647881	45516587	0.997124
232	MTT1	positive	25.65	83843312	83649038	0.997683
233	MTT2	positive	25.65	71248488	71071968	0.997522
234	MOCK	negative	NA	18912605	18871057	0.997803
235	MTT1	negative	NA	42854706	42685451	0.99605
236	MTT2	negative	NA	77171445	76940159	0.997003
237	MOCK	negative	NA	74598915	74495876	0.998619
238	MTT1	negative	NA	57509650	57381723	0.997776
239	MTT2	negative	NA	57927749	57811988	0.998002
240	MOCK	negative	NA	74256985	74175658	0.998905
241	MTT1	negative	NA	81467045	81339783	0.998438
242	MTT2	negative	NA	58879548	58771585	0.998166
243	MOCK	positive	23.66	76292145	76245310	0.999386
244	MTT1	positive	23.66	83836419	83750395	0.998974
245	MTT2	positive	23.66	87047348	86947163	0.998849
246	MOCK	positive	20.95	81198955	81164307	0.999573
247	MTT1	positive	20.95	70340008	70270873	0.999017
248	MTT2	positive	20.95	82024207	81947005	0.999059
249	MOCK	positive	23.95	77076004	76971659	0.998646
250	MTT1	positive	23.95	72938292	72850058	0.99879
251	MTT2	positive	23.95	87647150	87528403	0.998645
252	MOCK	positive	15.56	83639289	83608678	0.999634
253	MTT1	positive	15.56	70278584	70227953	0.99928
254	MTT2	positive	15.56	37140537	37109087	0.999153
255	MOCK	positive	17.04	87446533	87386771	0.999317
256	MTT1	positive	17.04	88367614	88248538	0.998652
257	MTT2	positive	17.04	75948718	75844746	0.998631
258	MOCK	positive	18.13	76622800	76493174	0.998308
259	MTT1	positive	18.13	93132920	92961014	0.998154
260	MTT2	positive	18.13	62069063	61950465	0.998089
261	MOCK	negative	NA	33521729	33481684	0.998805
262	MTT1	negative	NA	74185417	74019657	0.997766
263	MTT2	negative	NA	58922242	58794756	0.997836
264	MOCK	negative	NA	48299960	48222738	0.998401
265	MTT1	negative	NA	67008906	66877265	0.998035
266	MTT2	negative	NA	69449207	69305854	0.997936
267	MOCK	negative	NA	55768689	55688728	0.998566
268	MTT1	negative	NA	47550694	47450899	0.997901
269	MTT2	negative	NA	57838773	57693580	0.99749
270	MOCK	positive	38.78	64637788	64586505	0.999207
271	MTT1	positive	38.78	67554833	67442805	0.998342
272	MTT2	positive	38.78	59378238	59297172	0.998635
273	MOCK	positive	38.93	50564785	50536288	0.999436
274	MTT1	positive	38.93	77669954	77596043	0.999048
275	MTT2	positive	38.93	46328155	46276844	0.998892
276	MOCK	positive	38.74	55543369	55485563	0.998959
277	MTT1	positive	38.74	51244063	51147019	0.998106
278	MTT2	positive	38.74	59979683	59868468	0.998146

### Sheet: SiteB
Specimen labels			Viral load			Trim (AdapterRemoval)
Library ID	Library name	Type	PCR result	TG_N2	TG_SPIKE4	# read pairs sequenced	# read pairs after trimming	% read pairs after trimming
1	Patient 1	Clinical	positive	23.99	22.93	219935545	219886176	0.999776
2	Patient 1R	Clinical	positive	23.99	22.93	117886690	117565347	0.997274
3	Patient 2	Clinical	positive	27.39	28.43	137649754	137569003	0.999413
4	Patient 2R	Clinical	positive	27.39	28.43	101502923	101407770	0.999063
5	Patient 3	Clinical	positive	30.18	31.89	33541934	33521816	0.9994
6	Patient 3R	Clinical	positive	30.18	31.89	117934375	117844796	0.99924
7	Patient 4	Clinical	positive	26.46	26	137684876	137569132	0.999159
8	Patient 5	Clinical	positive	14.17	16.79	99300210	99061137	0.997592
9	Patient 6	Clinical	positive	29.41	30.71	163196851	163107895	0.999455
10	Patient 6R	Clinical	positive	29.41	30.71	92312431	92250027	0.999324
11	Patient 7	Clinical	positive	30.15	32.63	81597004	81413263	0.997748
12	Patient 20	Clinical	positive	32.02	32.22	188146680	188114356	0.999828
13	Patient 22	Clinical	positive	28.76	28.88	93524166	93294094	0.99754
14	Patient 28	Clinical	negative	NA	NA	27920360	27816640	0.996285
15	Patient 30	Clinical	positive	16.17	17.92	94793441	94679965	0.998803
16	Patient 32	Clinical	positive	21.46	21.43	86569163	86448947	0.998611
17	ATCC.virome.1-1 (1ng, 1x)	Contrived				119698131	119548496	0.99875
18	ATCC.virome.1-2 (1ng, 0.1x)	Contrived				88984373	88899929	0.999051
19	ATCC.virome.1-3 (1ng, 0.01x)	Contrived				111387056	111317463	0.999375
20	Human total RNA (1ng)	Contrived				53191876	53161083	0.999421
21	No template control	Negative control				289263	279566	0.966477
22	ATCC.virome.2-1 (10ng, 10x)	Contrived		24.23		74410072	74361480	0.999347
23	ATCC.virome.2-2 (10ng, 1x)	Contrived		27.52		49331370	49301766	0.9994
24	ATCC.virome.2-3 (10ng, 0.1x)	Contrived		30.71		76402434	76363124	0.999485
25	Human total RNA (10ng)	Contrived				33901658	33885939	0.999536
26	ATCC.virome.2-1 (10ng, no depl)	Contrived				65218245	65144302	0.998866
